# The Optimal Prediction Model for Successful External Cephalic Version

**DOI:** 10.1101/2024.07.03.24309734

**Authors:** Rahul Sai Yerrabelli, Peggy K. Palsgaard, Priya Shankarappa, Valerie Jennings

## Abstract

**Objective:** The majority of breech fetuses are delivered by Cesarean birth as few physicians are trained in vaginal breech birth. An external cephalic version (ECV) can prevent Cesarean delivery and the associated morbidity in these patients. Current guidelines recommend all patients with breech presentation be offered an ECV attempt. Not all attempts are successful, and an attempt does carry some risks so shared decision-making is necessary. To aid in patient counseling, over a dozen prediction models to predict ECV success have been proposed in the last few years. However, very few models have been externally validated, and thus none have been adopted into clinical practice. This study aims to use data from a United States hospital to provide further data on ECV prediction models.

**Study Design:** This study retrospectively gathered data from Carle Foundation Hospital and used it to test six models previously proposed to predict ECV success. These models were Dahl 2021, Bilgory 2023, López Pérez 2020, Kok 2011, Burgos 2010, and Tasnim 2012 (GNK-PIMS score).

**Results:** 125 patients undergoing 132 ECV attempts were included. 69 attempts were successful (52.2%). Dahl 2021 had the greatest predictive value (AUC 0.779), while Tasnim 2012 performed the worst (AUC 0.626). The remaining models had similar predictive values as each other (AUC 0.68-0.71). Bootstrapping confirmed that all models except Tasnim 2012 had confidence intervals not including 0.5. The bootstrapped 95% AUC confidence interval for Dahl 2021 was 0.71-0.84. In terms of calibration, Dahl 2021 was well calibrated with predicted probabilities matching observed probabilities. Bilgory 2023 and López Pérez were poorly calibrated.

**Conclusion:** Multiple prediction tools have now been externally validated for ECV success. Dahl 2021 is the most promising prediction tool.

**Key Points:**

- Prediction models can be powerful tools for patient counseling
- The odds of ECV success can estimated based on patient factors and clinical findings
- Of the 6 tested models, only Dahl 2021 appears to have good predictive value and calibration
