## Supplement 1 for "The Optimal Prediction Model for Successful External Cephalic Version"

subject_id	Presentation Brief	Presentation Detail	Placenta Location	Placenta Grade	AFI equiv	AFI	SDP	Fetal Spine	US EFW (g)	US EFW (%)	ECV EFW (g)	Delivery EFW (g)	ECV GA	ECV to Delivery (days)	Delivery GA	Delivery Type Brief	Delivery Type Detail	Delivery Type Ct	Notes	mat_age_delivery	first_bmi	first_weight	last_bmi	delivery_bmi	delivery_weight	twg	ethnicity	patient_race___1	patient_race___2	patient_race___3	patient_race___4	patient_race___5	patient_race___6	patient_race___7	patient_race___8	patient_race___9	language	interpreter_needed_yn	baby_gender	gravida	para	term_preg_ct	preterm_preg_ct	rupture_membranes	ecv_successful_1	ecv_successful_2	ecv_successful_3	ecv_successful_4	ecv_tries
1	Breech	frank	posterior left lateral	Grade 1-2	14.46	14.46			2563.0	0.36	2963.1974127115236	2963.1974127115236	262	0	262	C-Section	Low Transverse	Primary		30-34	21.49	118.0	21.49		143.0	25.0	12	1	0	0	0	0	0	0	0	0	1	0.0	2	1	0	0	0	1.0	1.0				1
2	Breech		posterior high	Grade 1-2	10.76	10.76	3.33 x 3.05		2877.0	0.68	3106.8862133586513	3565.1044867693026	260	14	274	Vaginal	Spontaneous			35-39	27.37	180.0	27.37		200.0	20.0	12	1	0	0	0	0	0	0	0	0	1	0.0	1	4	3	3	0	3.0	1.0				1
3	Transverse		anterior	Grade 2	20.9	20.9			2877.0	0.68	3170.023698568684	3931.7468890348464	259	24	283	Vaginal	Spontaneous			25-29							12	1	0	0	0	0	0	0	0	0	1		2	3	2	2	0	5.0	0.0				1
5	Breech	footling	anterior right	Grade 1	12.17	12.17	5.84 x 3.01	Spine to maternal R	3335.0	0.71	3265.5822842285247	3719.9511688169605	261	14	275	C-Section	Low Transverse	Primary		35-39	27.57	174.0	30.34	30.34	188.0	14.0	12	1	0	0	0	0	0	0	0	0	1	0.0	2	3	2	2	0	3.0	0.0				1
6	Breech	frank	posterior high	Grade 1	6.71	6.71	2.69 x 2.37		2736.0	0.29	3336.4939805052236	3365.0446537506386	277	1	278	Vaginal	Spontaneous			35-39	18.18	102.624375	23.91	23.91	135.0	32.375625	12	1	0	0	0	0	0	0	0	0	1	0.0	2	3	2	2	0	1.0	1.0				1
7	Breech		posterior fundal	Grade 2	14.91	14.91			3190.0	0.58	3178.0864296384507	3494.9062832307463	265	10	275	Vaginal	Spontaneous			30-34	33.81	209.375	35.7	35.7	228.0	18.625	12	1	0	0	0	0	0	0	0	0	1	0.0	1	5	2	2	0	1.0	1.0				1
9	Breech	frank	anterior right high	Grade 1-2	12.38	12.38		Spine to maternal L	3681.0	0.82	3599.793910984236	3799.827748163567	267	6	273	C-Section	Low Transverse	Primary		35-39	25.75	166.0	25.75		195.0	29.0	12	1	0	0	0	0	0	0	0	0	1	0.0	2	1	0	0	0		0.0				1
10	Breech		posterior mid	Grade 1-2	10.67	10.67			2329.0	0.14	2570.676879058486	2596.9643188899827	260	1	261	Vaginal	Spontaneous		Fetus was cephalic on ultrasounds prior to IOL. Started Pitocin induction, then realized on L&D that fetus had moved to breech, so did ECV. Confirmed she did lose weight during pregnancy.	25-29	44.93	270.0	42.93	42.93	259.0	-11.0	12	1	0	0	0	0	0	0	0	0	1	0.0	1	2	1	0	0	3.0	1.0				1
12	Transverse	head to maternal left	posterior high	Grade 1-2	13.14	13.14			3299.0	0.66	3150.673171793078	3726.483927624465	259	18	277	Vaginal	Spontaneous			30-34	34.21	238.4	34.21		252.0	13.599999999999994	12	1	0	1	0	0	0	0	0	0	1	0.0	2	2	1	1	0	1.0	1.0				1
13	Breech	complete	posterior mid	Grade 1-2	21.27	21.27		Spine maternal R	1941.0	0.33	3347.6317557088714	3376.514069438444	276	1	277	C-Section	Low Transverse	Primary		25-29	29.65	186.5	29.91	29.91	191.0	4.5	12	1	0	0	0	0	0	0	0	0	1	0.0	2	4	2	2	0	3.0	1.0				1
14	Breech	frank	posterior high	Grade 2	16.72	16.72			3124.0	0.5	3031.208264550351	3461.8955706729216	260	14	274	C-Section	Low Transverse	Primary		30-34	21.62	122.0	25.48	25.48	143.8	21.80000000000001	12	1	0	0	0	0	0	0	0	0	1		2	7	2	2	0		0.0				1
15	Breech	frank	anterior mid	Grade 2	8.46	8.46		Spine up	2852.0	0.35	3043.5856529308116	3043.5856529308116	265	0	265	C-Section	Low Transverse	Primary		25-29	26.19	147.8	31.36	31.36	177.0	29.19999999999999	12	1	0	0	0	0	0	0	0	0	1	0.0	2	2	0	0	0		0.0				1
18	Breech		posterior mid	Grade 1-2	12.79	12.79			3042.0	0.54	3068.5498278264226	3068.5498278264226	260	0	260	Vaginal	Spontaneous			25-29	23.02	147.0	28.66	28.66	183.0	36.0	12	1	0	0	0	0	0	0	0	0	1	0.0	2	5	3	1	2	1.0	1.0				1
19	Breech	footling	posterior mid	Grade 0-1	13.169999999999998		4.39 x 11.59	Spine to maternal L	660.0	0.47	3400.788146994084	3400.788146994084	273	0	273	Vaginal	Spontaneous		Nearest ultrasound is 3 months before ECV.	25-29	24.33	146.0	27.69	27.69	188.0	42.0	12	1	0	0	0	0	0	0	0	0	1	0.0	2	3	1	1	0	1.0	1.0				1
21	Breech		posterior high	Grade 1-2	20.62	20.62			2232.0	0.48	2888.5859162410607	3707.0854759803237	256	27	283	Vaginal	Spontaneous			30-34	28.02	168.375	31.95	31.95	192.0	23.625	12	1	0	0	0	0	0	0	0	0	1	0.0	2	3	1	1	0	1.0	1.0				1
22	Breech		anterior mid	Grade 1-2	18.4	18.4			3191.0	0.61	3044.3262804411243	3588.202128705412	260	17	277	C-Section	Low Transverse	Primary		30-34	21.62	122.0	27.46	27.46	155.0	33.0	12	1	0	0	0	0	0	0	0	0	1	0.0	1	2	0	0	0	3.0	0.0				1
24	Breech		posterior mid	Grade 1	10.4	10.4			2594.0	0.24	3167.672825109553	3365.1465423388263	273	7	280	Vaginal	Spontaneous			25-29	28.83	179.6	33.45	33.45	201.0	21.40000000000001	12	0	1	0	0	0	0	0	0	0	1	0.0	2	4	1	1	0	1.0	1.0				1
25	Breech		anterior mid	Grade 1-2	11.42	11.42							265	0	265	C-Section	Low Transverse	Primary		20-24	30.12	155.0	36.04	36.04	203.4	48.400000000000006	12	1	1	0	0	0	1	0	0	0	1	0.0	1	1	0	0	0	1.0	1.0				1
26	Breech		posterior	Grade 2	21.9	21.9			2122.0	0.09	2538.9215785200568	2931.703493776103	258	15	273	Vaginal	Spontaneous			25-29	21.27	131.8	27.39	27.39	164.6	32.79999999999998	12	1	0	0	0	0	0	0	0	0	1	0.0	2	3	2	1	1	1.0	1.0				1
27	Breech	frank	anterior mid	Grade 1-2	10.18	10.18			3718.0	0.91	3571.121187801744	3922.421139530754	262	10	272	C-Section	Low Transverse	Primary		20-24	38.26	216.0	42.12	42.12	234.0	18.0	12	1	0	0	0	0	0	0	0	0	1	0.0	2	1	0	0	0		0.0				1
28	Breech		anterior fundal	Grade 1-2	16.14	16.14			3620.0	0.79	3356.993806574508	3854.228754505001	261	15	276	Vaginal	Spontaneous			25-29	25.82	160.0	29.86	29.86	185.0	25.0	12	0	0	1	0	0	0	0	0	0	1	0.0	2	5	3	3	0	1.0	0.0				1
30	Breech	frank	left lateral	Grade 1-2	12.84	12.84			2711.0	0.47	2972.430666462202	3520.4025495431943	259	18	277	C-Section	Low Transverse	Primary		30-34	33.25	210.6	40.72	40.72	260.0	49.400000000000006	12	1	0	0	0	0	0	0	0	0	1	0.0	2	2	1	1	0	3.0	0.0				1
34	Breech		anterior mid	Grade 1-2	10.95	10.95			3591.0	0.62	3150.446118994667	3598.570976807448	263	14	277	C-Section	Low Transverse	Primary		25-29	45.7	283.0	46.9	46.9	295.0	12.0	12	1	0	0	0	0	0	0	0	0	1	0.0	1	6	2	2	0		0.0				1
35	Breech		posterior high	Grade 1-2	11.39	11.39		Spine down	2610.0	0.17	2759.7585107960726	2981.0502985890594	262	8	270	C-Section	Low Transverse	Primary		20-24	35.5	203.6	39.5	39.5	223.0	19.40000000000001	12	1	0	0	0	0	0	0	0	0	1	0.0	2	1	0	0	0		0.0				1
36	Transverse	head to maternal right	fundal	Grade 2-3	24.77	24.77			2553.0	0.24	3106.940786498165	3135.0135379957514	274	1	275	Vaginal	Spontaneous			20-24	40.89	216.4	42.85	42.85	226.8	10.400000000000006	12	0	1	0	0	0	0	0	0	0	1	0.0	1	3	2	2	0	5.0	1.0				1
37	Breech		posterior mid	Grade 2	11.47	11.47							262	15	277	C-Section	Low Transverse	Primary		25-29	32.88	197.6	33.45	33.45	201.0	3.4000000000000057	12	1	0	0	0	0	0	0	0	0	1	0.0	1	2	1	1	0	1.0	0.0				1
38	Breech		anterior high	Grade 2-3	15.09	15.09			3228.0	0.57	3096.857574473273	3474.1342979318847	260	12	272	C-Section	Low Transverse	Primary		20-24	42.8	234.0	45.91	45.91	251.0	17.0	12	0	1	0	0	0	0	0	0	0	1	0.0	2	4	3	3	0	5.0	0.0				1
39	Breech		anterior mid	Grade 2	21.04	21.04							260	15	275	C-Section	Low Transverse	Primary		25-29	22.48	147.8	27.72	27.72	185.0	37.19999999999999	12	0	1	1	0	0	0	0	0	0	1	0.0	1	1	0	0	0	3.0	0.0	0.0			2
40	Breech		anterior mid	Grade 1-2	11.33	11.33			3156.0	0.52	3452.442527876783	3482.8460797790735	273	1	274	Vaginal	Spontaneous			20-24	29.08	169.4	29.08		185.0	15.599999999999994	12	1	1	0	0	0	0	0	0	0	1	0.0	2	4	0	0	0	1.0	1.0				1
41	Breech	complete	posterior mid	Grade 0-1	15.21		5.07 x 5.32		288.0				260	4	264	C-Section	Low Transverse	Primary		25-29	21.07	123.4	24.79	24.79	149.0	25.599999999999994	12	1	0	0	0	0	0	0	0	0	1	0.0	1	1	0	0	0	5.0	0.0				1
42	Breech		posterior high	Grade 2	17.31	17.31			361.0	0.34	2921.226443052526	3186.6457315811876	264	9	273	C-Section	Low Transverse	Primary		35-39	19.49	132.0	22.84	22.84	152.0	20.0	12	1	0	0	0	0	0	0	0	0	1	0.0	1	3	1	1	0	3.0	0.0				1
43	Breech		posterior mid	Grade 1-2	14.16	14.16			3576.0	0.78	3385.625069832187	3890.7300939048428	265	15	280	Vaginal	Spontaneous			25-29	24.22	167.0	24.22		190.0	23.0	12	1	0	0	0	0	0	0	0	0	1	0.0	1	2	1	1	0	5.0	1.0				1
44	Transverse	head to maternal left	posterior high	Grade 1-2	14.72	14.72			2903.0	0.4	3396.4032184713433	3425.747805399626	278	1	279	Vaginal	Spontaneous			25-29	34.02	192.0	37.2	37.2	210.0	18.0	12	1	0	0	0	0	0	0	0	0	1	0.0	1	2	1	1	0		1.0				1
45	Breech	compound	anterior high	Grade 1-2	13.68	13.68			2601.0	0.44	2975.699501089533	3400.0786142385905	260	14	274	C-Section	Low Transverse	Primary		30-34	32.21	204.0	34.68	34.68	228.0	24.0	12	1	0	0	0	0	0	0	0	0	1	0.0	2	5	2	2	0	3.0	1.0	1.0	1.0	0.0	4
46	Breech		posterior mid	Grade 1-2	23.17	23.17			3002.0	0.53	3027.741919643472	3732.6791766506904	259	23	282	Vaginal	Spontaneous			30-34	35.43	200.0	38.74	38.74	211.8	11.800000000000011	12	1	0	0	0	0	0	0	0	0	1	0.0	2	8	4	3	1	1.0	1.0				1
47	Oblique	breech head left	posterior high	Grade 1-2	18.29	18.29			2714.0	0.33	3176.4866414054836	3176.4866414054836	273	0	273	C-Section	Low Transverse	Primary		35-39	35.78	195.6	35.78		211.0	15.400000000000006	12	1	0	0	0	0	0	0	0	0	1	0.0	1	9	5	4	1		1.0				1
48	Breech	complete	posterior fundal	Grade 2	10.44	10.44		Spine on materal L	3416.0	0.75	3636.3275020740575	3636.3275020740575	271	0	271	C-Section	Low Transverse	Primary	US 4 days before IOL was cephalic. Found to breech on L&D. ECV attempted, but failed	15-19	26.57	150.0	26.57		181.7	31.69999999999999	12	1	0	0	0	0	0	0	0	0	1	0.0	2	1	0	0	0		0.0				1
50	Breech		posterior mid	Grade 1-2	17.92	17.92			3186.0	0.53	2974.3702188495054	3382.8906479623884	260	13	273	Vaginal	Spontaneous			30-34	19.59	121.4	23.24	23.24	144.0	22.599999999999994	12	1	0	0	0	0	0	0	0	0	1	0.0	1	2	1	1	0	5.0	1.0				1
52	Breech		anterior low	Grade 2	9.95	9.95			3277.0	0.62	3495.7538514115586	3589.515847869668	271	3	274	C-Section	Low Transverse	Primary		35-39	29.67	195.125	29.67		230.0	34.875	12	1	0	0	0	0	0	0	0	0	1	0.0	2	2	0	0	0		0.0				1
53	Breech		posterior fundal	Grade 2	16.99	16.99			2665.0	0.19	2701.2185023254297	3175.1718705678345	259	17	276	C-Section	Low Transverse	Primary		20-24	35.3	193.0	35.3		210.0	17.0	12	0	1	0	0	0	0	0	0	0	1	0.0	2	1	0	0	0		0.0				1
54	Breech	frank	anterior mid	Grade 1-2	11.87	11.87			3526.0	0.64	3485.3719215525416	3704.2163530531366	270	7	277	C-Section	Low Transverse	Primary		25-29	25.92	170.4	25.92		203.6	33.19999999999999	12	0	1	0	0	0	0	0	0	0	1	0.0	2	1	0	0	0	3.0	0.0				1
55	Breech		posterior high	Grade 1-2	14.69	14.69			2156.0	0.39	3208.162212931712	3616.429657418878	272	14	286	Vaginal	Spontaneous			30-34	30.14	204.2	30.14		224.0	19.80000000000001	12	1	0	0	0	0	0	0	0	0	1	0.0	1	3	2	1	1	5.0	1.0				1
56	Breech		fundal	Grade 2	13.8	13.8			3215.0	0.57	3412.054425988196	4007.5529106111185	270	20	290	C-Section	Low Transverse	Primary		35-39	37.23	201.8	37.23		255.8	54.0	12	1	0	0	0	1	0	0	0	0	1	0.0	2	1	0	0	0	1.0	1.0				1
57	Breech		fundal	Grade 1-2	13.68	13.68			3336.0	0.59	3187.3174103782303	3691.2320653501424	265	16	281	C-Section	Low Transverse	Repeat		30-34	26.99	167.2	31.33	31.33	194.0	26.80000000000001	12	1	0	0	0	0	0	0	0	0	1	0.0	1	2	1	1	0		0.0				1
58	Breech		posterior high	Grade 1-2	13.02	13.02			4024.0	0.87	4276.930624050097	4276.930624050097	286	0	286	Vaginal	Spontaneous			35-39	46.28	304.4	47.29	47.29	311.0	6.600000000000023	12	0	1	0	0	0	0	0	0	0	1	0.0	1	4	3	3	0	5.0	1.0				1
60	Transverse	head to maternal left	anterior mid	Grade 2	15.89	15.89		Spine up	3100.0	0.55	3182.239473654239	3371.2465939859135	266	6	272	C-Section	Low Transverse	Primary		30-34	38.47	253.0	43.94	43.94	289.0	36.0	12	1	0	0	0	0	0	0	0	0	1	0.0	1	3	2	2	0		0.0				1
62	Transverse	head to maternal left	anterior fundal	Grade 2	15.03	15.03		Spine down	2029.0	0.38	2898.537236673418	3433.0504935707613	262	18	280	Vaginal	Spontaneous			25-29	37.76	207.8	36.03	36.03	210.0	2.1999999999999886	12	0	1	0	0	0	0	0	0	0	1	0.0	1	1	0	0	0	1.0	1.0				1
63	Breech		anterior right	Grade 1-2	12.79	12.79			1466.0	0.4	2939.259537057201	3270.441227474628	260	11	271	C-Section	Low Transverse	Primary		35-39	23.31	151.125	23.31		209.0	57.875	12	1	0	0	0	0	0	0	0	0	1	0.0	2	4	3	3	0	3.0	1.0				1
64	Breech		anterior high	Grade 1-2	18.39	18.39			2531.0	0.28	2836.891300365776	3126.1749411585492	263	10	273	C-Section	Low Transverse	Primary		30-34	28.36	170.4	34.61	34.61	208.0	37.6	14	0	0	0	0	0	0	0	1	0	1	0.0	1	2	0	0	0	1.0	0.0				1
66	Breech	complete	posterior mid	Grade 1-2	18.59	18.59			2363.0	0.1	2618.6635431397212	2818.4788716307175	264	8	272	C-Section	Low Transverse	Primary	Baby seems to have converted to breech between last US and ECV. Failed ECV	25-29	38.55	204.0	38.73	38.73	205.0	1.0	12	0	1	0	0	0	0	0	0	0	1	0.0	1	6	2	1	1	5.0	0.0				1
67	Breech		fundal	Grade 1-2	22.3	22.3			2005.0	0.46	3086.3653744756843	3117.0532535257485	263	1	264	C-Section	Low Transverse	Primary		30-34	20.42	119.0	20.42		153.0	34.0	12	1	0	0	0	0	0	0	0	0	1	0.0	2	2	1	1	0		1.0				1
68	Transverse	head to maternal right	posterior fundal	Grade 2	23.67	23.67			2896.0	0.39	2817.1937286614716	3297.2475813120654	259	16	275	Vaginal	Spontaneous			35-39	38.62	218.0	43.4	43.4	245.0	27.0	12	1	0	0	0	0	0	0	0	0	1	0.0	1	5	1	1	0	5.0	1.0				1
69	Breech		anterior fundal	Grade 1-2	7.88	7.88			3068.0	0.56	2936.616721454992	3779.966966832388	258	27	285	Vaginal	Spontaneous			35-39	35.22	180.6	38.04	38.04	201.2	20.599999999999994	12	1	0	0	0	0	0	0	0	0	1	0.0	1	2	0	0	0	5.0	1.0				1
70	Breech		anterior mid	Grade 1-2	10.72	10.72		Spine to maternal L	2823.0	0.43	3449.1826016779305	3449.1826016779305	276	0	276	Vaginal	Spontaneous		Successful ECV. Fetus was cephalic at prenatal checks, but during induction, after cervidil was removed, fetus was found to be breech. ECV was successful, so vaginal delivery continued as planned	35-39	29.29	176.0	33.45	33.45	201.0	25.0	12	1	0	0	0	0	0	0	0	0	1	0.0	2	7	3	3	0	1.0	1.0				1
71	Breech	frank	posterior high	Grade 2-3	8.93	8.93			2533.0	0.18	2772.667765937571	2939.8699694731927	262	6	268	C-Section	Low Transverse	Primary		25-29	29.87	174.0	32.15	32.15	193.2	19.19999999999999	12	1	0	0	0	0	0	0	0	0	1	0.0	2	2	0	0	0	1.0	0.0				1
72	Breech	frank	anterior mid	Grade 2	8.29	8.29			3106.0	0.46	3300.046412961562	3714.189976057294	270	14	284	C-Section	Low Transverse	Primary		30-34	21.97	121.5	27.61	27.61	151.0	29.5	12	1	0	0	0	0	0	0	0	0	1	0.0	2	2	0	0	0	1.0	0.0				1
73	Breech	incomplete	left lateral	Grade 1-2	17.34	17.34			3146.0	0.58	3017.9019939740424	3017.9019939740424	260	0	260	Vaginal	Spontaneous			40-44	21.96	128.0	26.08	26.08	152.0	24.0	12	0	0	0	0	1	0	0	0	0	1	0.0	1	5	4	4	0	1.0	1.0				1
74	Breech	frank	anterior mid	Grade 2	11.23	11.23		Spine to maternal R					279	0	279	C-Section	Low Transverse	Primary		30-34	24.15	158.8	24.15		183.0	24.19999999999999	11	0	0	1	0	0	0	0	0	0	1	0.0	1	1	0	0	0		0.0				1
75	Transverse		anterior	Grade 1	17.4		5.8 x 5.2		297.0				277	1	278	Vaginal	Vacuum		Successful ECV. IOL afterwards. VAVD due to decels.	30-34	26.92	128.0	31.29	31.29	163.0	35.0	12	1	0	0	0	0	0	0	0	0	1	0.0	2	2	1	1	0	1.0	1.0				1
77	Breech	frank	posterior high	Grade 1	24.12	24.12		Spine to maternal L	2318.0	0.36	2820.4029069871967	3295.087226500898	260	16	276	C-Section	Low Transverse	Primary		30-34	27.99	177.4	33.09	33.09	205.0	27.599999999999994	12	1	0	0	0	0	0	0	0	0	1	0.0	1	1	0	0	0		1.0				1
78	Breech	frank	posterior mid	Grade 1-2	11.16	11.16			3060.0	0.53	3059.1715307188233	3462.8933594227283	260	13	273	C-Section	Low Transverse	Primary		25-29	22.95	134.4	29.26	29.26	170.6	36.19999999999999	12	1	0	0	0	0	0	0	0	0	1	0.0	2	2	0	0	0	3.0	0.0				1
79	Breech	frank	anterior mid	Grade 1-2	8.55	8.55		Spine to maternal R	2678.0	0.45	2902.1301550121866	3391.0985514791764	260	16	276	C-Section	Low Transverse	Primary		30-34	24.85	160.2	30.38	30.38	194.0	33.80000000000001	12	1	0	0	0	0	0	0	0	0	1	0.0	1	1	0	0	0	3.0	0.0				1
82	Breech	complete	right lateral	Grade 1-2	17.9	17.9			3842.0	0.95	3461.689630967586	3762.4640681922524	259	8	267	C-Section	Low Transverse	Primary		30-34	28.72	149.6	32.6	32.6	184.0	34.400000000000006	11	0	0	1	0	0	0	0	0	0	3	1.0	1	4	2	2	0	5.0	0.0				1
83	Breech	frank	anterior high	Grade 2	14.26	14.26			3272.0	0.52	3205.9506665636895	3750.8934883050238	265	18	283	C-Section	Low Transverse	Primary		30-34	23.19	133.0	26.52	26.52	154.6	21.599999999999994	12	1	0	0	0	0	0	0	0	0	1	0.0	2	1	0	0	0	3.0	1.0				1
84	Transverse	head to maternal left	anterior mid	Grade 1	34.97	34.97			3632.0	0.86	3550.015540789444	3550.015540789444	266	0	266	C-Section	Low Transverse	Repeat		35-39	30.2	192.0	38.11	38.11	222.0	30.0	12	1	0	0	0	0	0	0	0	0	1	0.0	1	4	2	2	0		0.0				1
85	Breech		anterior high	Grade 1-2	13.67	13.67			2606.0	0.28	2836.891300365776	3268.9021037965013	263	15	278	Vaginal	Spontaneous			30-34	22.38	130.4	26.61	26.61	155.0	24.599999999999994	12	1	0	0	0	0	0	0	0	0	1	0.0	1	5	3	3	0	5.0	1.0				1
86	Transverse	head to maternal left	posterior mid	Grade 1-2	22.55	22.55			3463.0	0.58	3515.623969858267	3577.175440635085	273	2	275	Vaginal	Spontaneous			35-39	22.67	128.0	28.52	28.52	161.0	33.0	12	1	0	0	0	0	0	0	0	0	1	0.0	2	5	1	1	0	5.0	1.0				1
88	Breech		posterior mid	Grade 2-3	19.09	19.09			450.0	0.53	3215.755092910466	3339.9878869789677	265	4	269	Vaginal	Vacuum			30-34	21.62	137.0	26.0	26.0	166.0	29.0	12	1	0	0	0	0	0	0	0	0	1	0.0	2	1	0	0	0	5.0	1.0				1
89	Breech		posterior fundal	Grade 1-2	22.35	22.35			3454.0	0.59	3432.8434692110773	3432.8434692110773	270	0	270	C-Section	Low Transverse	Primary		20-24	39.24	258.0	39.24		265.0	7.0	12	1	0	0	0	0	0	0	0	0	1	0.0	2	2	1	0	1		0.0				1
90	Breech	frank	anterior high	Grade 1-2	8.22	8.22			2644.0	0.21	2750.4802287134094	3135.5204196357563	263	14	277	C-Section	Low Transverse	Primary		20-24	25.84	131.6	25.84		169.0	37.400000000000006	12	1	0	0	0	0	0	0	0	0	1	0.0	1	1	0	0	0	5.0	0.0				1
91	Breech	footling	posterior fundal	Grade 1-2	18.14	18.14							258	8	266	C-Section	Low Transverse	Primary		35-39	31.51	189.375	32.77	32.77	203.0	13.625	12	1	0	0	0	0	0	0	0	0	1	0.0	2	4	2	2	0	1.0	0.0				1
92	Breech	footling	anterior fundal	Grade 1-2	22.63	22.63			3769.0	0.91	3606.6234464843233	3956.967207798421	263	10	273	C-Section	Low Transverse	Primary		25-29	28.51	182.0	36.18	36.18	231.0	49.0	12	1	0	0	0	0	0	0	0	0	1	0.0	2	1	0	0	0		0.0				1
93	Breech		posterior mid	Grade 1-2	19.28	19.28			3118.0	0.56	3432.7194911822685	3853.6214903195764	271	14	285	C-Section	Low Transverse	Primary	Last US was 17 days before ECV and was cephalic. Was breech on day of ECV. C-section for failure to progress in labor. US is scanned doc	30-34	39.75	208.0	44.42	44.42	241.4	33.400000000000006	12	1	0	0	0	0	0	0	0	0	1	0.0	2	1	0	0	0	1.0	1.0				1
94	Breech		posterior mid	Grade 1-2	16.04	16.04	6.2 x 6.76		3321.0	0.47	3106.5889959107176	3442.9896482156264	266	11	277	Vaginal	Spontaneous		Last US was 50 days before ECV and showed breech. Last growth US was 85 days before ECV.	30-34	30.71	184.0	30.71		218.0	34.0	12	1	0	0	0	0	0	0	0	0	1	0.0	1	3	1	1	0	1.0	1.0				1
96	Breech	footling	left lateral	Grade 2	18.25	18.25							274	0	274	C-Section	Low Transverse	Primary	No growth US	20-24	33.41	174.0	36.67	36.67	194.0	20.0	12	1	0	0	0	0	0	0	0	0	1	0.0	2	1	0	0	0	3.0	0.0				1
97	Breech	complete	posterior mid	Grade 2	19.61	19.61			798.0	0.5	3260.961673970036	3476.09783752823	270	7	277	Vaginal	Spontaneous			30-34	23.61	157.6	27.42	27.42	183.0	25.40000000000001	12	1	0	1	0	0	0	0	0	0	1		1	2	1	1	0	5.0	1.0				1
99	Breech	frank	anterior high	Grade 1-2	12.16	12.16			3128.0	0.51	2925.679890590255	3332.474191212087	259	13	272	Vaginal	Spontaneous			25-29	26.98	158.8	32.25	32.25	188.0	29.19999999999999	12	1	0	0	0	0	0	0	0	0	1	0.0	1	1	0	0	0	5.0	1.0				1
100	Breech	frank	anterior high	Grade 2	18.11	18.11			3336.0	0.51	3350.439632590744	3939.4900986546886	270	20	290	Vaginal	Spontaneous			25-29	20.61	135.0	26.81	26.81	171.2	36.19999999999999	12	1	0	0	0	0	0	0	0	0	1	0.0	2	1	0	0	0	5.0	1.0				1
101	Breech		anterior	Grade 2	10.29	10.29			3192.0	0.58	3049.9748981477733	3241.9464437040433	261	6	267	C-Section	Low Transverse	Primary		30-34	20.12	113.6	26.75	26.75	151.0	37.400000000000006	12	0	0	0	0	1	0	0	0	0	1	0.0	1	1	0	0	0	4.0	0.0				1
102	Transverse	head to maternal right	fundal	Grade 2	9.51	9.51							274	1	275	Vaginal	Spontaneous			35-39	33.77	172.9	33.77		201.8	28.90000000000001	11	0	0	1	0	0	0	0	0	0	1	0.0	1	5	4	4	0	1.0	1.0	1.0	1.0		3
103	Breech		anterior mid	Grade 3	9.41	9.41			2664.0	0.25	2752.4018153107804	3039.380844833265	261	10	271	C-Section	Low Transverse	Primary		30-34	30.06	159.0	30.06		162.0	3.0	12	1	0	0	0	0	0	0	0	0	1	0.0	1	1	0	0	0	5.0	0.0				1
105	Breech	frank	anterior mid	Grade 1	13.48	13.48			2746.0	0.37	2769.407598569743	3217.3183638772794	258	15	273	C-Section	Low Transverse	Primary		30-34	20.13	140.3125	20.13		177.0	36.6875	12	1	0	0	0	0	0	0	0	0	1	0.0	1	1	0	0	0		0.0				1
106	Breech	frank	posterior left lateral	Grade 2-3	12.33	12.33			304.0				261	16	277	C-Section	Low Transverse	Primary		25-29	24.53	143.0	30.73	30.73	179.0	36.0	12	1	0	0	0	0	0	0	0	0	1	0.0	1	1	0	0	0	3.0	0.0				1
107	Breech		anterior mid	Grade 1-2	12.34	12.34			3032.0	0.36	3201.571743049281	3260.620516629587	270	2	272	Vaginal	Spontaneous			35-39	22.64	127.8	28.9	28.9	148.0	20.200000000000003	12	0	1	0	0	0	0	0	0	0	1	0.0	2	2	1	1	0	1.0	1.0				1
108	Breech		right lateral	Grade 1-2	10.6	10.6			1878.0	0.22	2737.174334111642	3181.1687982102085	262	16	278	C-Section	Low Transverse	Primary		30-34	22.13	146.0	24.63	24.63	162.0	16.0	12	0	0	0	0	1	0	0	0	0	1		1	2	1	0	0	3.0	0.0				1
109	Breech	frank	posterior mid	Grade 2	17.6	17.6			4104.0	0.95	4062.35945810935	4062.35945810935	275	0	275	C-Section	Low Transverse	Primary		25-29	37.17	216.4	37.17		239.0	22.599999999999994	12	1	0	0	0	0	0	0	0	0	1	0.0	1	1	0	0	0		0.0				1
110	Breech		anterior high	Grade 1-2	12.81	12.81		Spine to maternal R	2228.0	0.19	2830.3112141800225	3383.824216696821	267	21	288	Vaginal	Spontaneous			20-24	20.18	125.0	22.93	22.93	142.0	17.0	12	0	1	0	0	0	0	0	0	0	2	0.0	1	1	0	0	0	5.0	1.0				1
111	Breech	frank	fundal, left	Grade 2	13.81	13.81		Spine to maternal L	437.0	0.52	3311.045625681264	3557.128081434261	271	8	279	C-Section	Low Transverse	Primary		30-34	19.14	114.2	23.17	23.17	135.0	20.8	11	1	0	0	0	0	0	0	0	0	1	0.0	1	3	0	0	0	5.0	0.0				1
113	Breech		anterior fundal	Grade 1	13.32	13.32			2974.0	0.49	2970.4628590545526	3373.6389801826754	261	13	274	C-Section	Low Transverse	Primary		25-29	24.04	133.2	26.22	26.22	148.0	14.800000000000011	11	0	0	1	0	0	0	0	0	0	15	1.0	1	1	0	0	0	1.0	0.0				1
114	Breech		anterior high	Grade 2	17.33	17.33			2613.0	0.43	2935.985325771744	3088.544936166359	259	5	264	Vaginal	Spontaneous			20-24	31.99	175.4	31.99		198.0	22.599999999999994	12	0	1	0	0	0	0	0	0	0	2	1.0	2	3	2	2	0	1.0	1.0				1
115	Breech		posterior high	Grade 2	12.43	12.43			2829.0	0.6	3260.7914007335653	3483.6424431698506	267	7	274	C-Section	Low Transverse	Primary		25-29	36.72	200.8	41.19	41.19	218.0	17.19999999999999	12	0	1	0	0	0	0	0	0	0	1	0.0	1	3	1	1	0	3.0	0.0				1
116	Breech	frank	posterior	Grade 2	11.67	11.67			2934.0	0.47	3321.7087407740996	3321.7087407740996	273	0	273	C-Section	Low Transverse	Primary		30-34	20.91	126.4	26.67	26.67	164.0	37.6	12	0	0	0	0	1	0	0	0	0	1	0.0	1	2	0	0	0	1.0	0.0				1
118	Breech		posterior mid	Grade 1-2	10.14	10.14			2551.0	0.21	2783.3130220135886	3261.2787104506738	261	17	278	C-Section	Low Transverse	Primary		30-34	34.99	230.9	34.99		252.8	21.90000000000001	12	1	0	0	0	0	0	0	0	0	1	0.0	2	4	1	1	0	3.0	0.0				1
119	Breech		anterior mid	Grade 1	25.19	25.19			3059.0	0.44	2892.9336366678576	3439.999294119142	260	18	278	Vaginal	Vacuum			30-34	21.23	109.6	21.23		140.8	31.200000000000017	12	0	0	1	0	0	0	0	0	0	13	0.0	1	3	1	1	0	5.0	1.0				1
120	Breech		posterior high	Grade 1-2	5.73	5.73			2839.0	0.49	3083.9288046383617	3268.9928683274597	262	6	268	C-Section	Low Transverse	Primary		20-24	25.76	146.6	27.81	27.81	181.0	34.400000000000006	12	0	0	1	0	0	0	0	0	0	1	0.0	2	1	0	0	0		0.0				1
121	Breech	footling	posterior mid	Grade 1-2	24.11	24.11	7.09		1934.0	0.39	3148.433138183286	3501.9727526671386	270	12	282	Vaginal	Spontaneous			25-29	19.45	114.5	25.92	25.92	157.0	42.5	12	1	0	0	0	0	0	0	0	0	1	0.0	1	3	2	2	0	1.0	1.0				1
122	Breech	complete	anterior mid	Grade 1	11.91		3.97 x 2.75	Spine down	491.0	0.37	2821.9942914343687	3062.2553416256856	257	8	265	C-Section	Low Transverse	Primary	Last US was 117 days before ECV and was cephalic. Converted to breech before ECV.	25-29	19.91	116.0	19.91		166.599375	50.59937500000001	12	1	0	0	0	0	0	0	0	0	1	0.0	2	2	0	0	0	3.0	0.0				1
123	Breech		anterior mid	Grade 2	11.34	11.34							281	0	281	Vaginal	Spontaneous			35-39	29.23	155.8	29.23		170.5625	14.762499999999989	12	0	1	0	0	0	0	0	0	0	1	0.0	1	3	2	2	0	1.0	1.0				1
125	Breech		anterior	Grade 1-2	11.31	11.31			2863.0	0.31	2977.0952766730993	3211.808890381182	264	8	272	C-Section	Low Transverse	Primary		20-24	27.55	160.495	33.47	33.47	195.0	34.504999999999995	12	1	0	0	0	0	0	0	0	0	1	0.0	2	3	1	0	1	5.0	0.0				1
126	Breech		anterior mid	Grade 1	14.15	14.15			1039.0	0.36	2933.2407086980393	3377.7789997605555	261	15	276	C-Section	Low Transverse	Primary		25-29	23.13	139.0	30.45	30.45	183.0	44.0	12	0	0	0	0	1	0	0	0	0	1		2	1	0	0	0	1.0	0.0				1
127	Breech		posterior high	Grade 2	11.71	11.71			2220.0	0.25	2752.4018153107804	3181.4238454620677	261	15	276	C-Section	Low Transverse	Primary		25-29	21.26	117.0	26.89	26.89	148.0	31.0	12	1	0	0	0	0	0	0	0	0	1	0.0	1	1	0	0	0		0.0				1
128	Breech		anterior high	Grade 1-2	16.8	16.8		Back transversely across abdomen	2981.0	0.46	3521.6396048392544	3521.6396048392544	280	0	280	C-Section	Low Transverse	Primary	Last US was 25 days before ECV and was still cephalic. Was breech on day of ECV.	30-34	35.91	185.3	35.33	35.33	187.0	1.6999999999999886	11	0	0	1	0	0	0	0	0	0	1	0.0	1	7	3	3	0	3.0	0.0				1
131	Oblique	head RUQ	posterior right	Grade 1-2	13.2	13.2			2880.0	0.3	2879.5966219831053	3572.38705222269	261	24	285	C-Section	Low Transverse	Primary		20-24	20.98	143.29875	23.63	23.63	160.0	16.701249999999987	12	0	1	0	0	0	0	0	0	0	15	1.0	2	1	0	0	0	5.0	1.0				1
134	Transverse	head to maternal right	posterior high	Grade 1-2	6.96	6.96			1801.0	0.16	2993.725896924286	3019.5482971006318	275	1	276	Vaginal	Vacuum			35-39	31.19	195.2	31.92	31.92	201.0	5.800000000000011	12	0	0	1	0	0	0	0	0	0	1		1	1	0	0	0	5.0	1.0				1
135	Breech		anterior high	Grade 2	22.07	22.07			3680.0	0.91	3341.2882071159424	4224.990676772441	258	24	282	Vaginal	Spontaneous			25-29	24.49	143.8	29.52	29.52	172.0	28.19999999999999	12	1	0	0	0	0	0	0	0	0	1	0.0	1	3	1	1	0	3.0	0.0				1
137	Breech	frank	anterior mid	Grade 1-2	13.34	13.34			2845.0	0.4	2947.3090886846835	3278.0770682467373	263	11	274	C-Section	Low Transverse	Primary		25-29	34.71	114.6	25.65	25.65	127.0	12.400000000000006	11	0	0	1	0	0	0	0	0	0	1	0.0	1	5	0	0	0	3.0	0.0				1
138	Breech		posterior mid	Grade 1-2	9.61	9.61			2618.0	0.29	2841.334153388342	3365.0446537506386	260	18	278	C-Section	Low Transverse	Primary		25-29	37.04	213.0	40.92	40.92	231.0	18.0	12	1	0	0	0	0	0	0	0	0	1	0.0	2	2	0	0	0		0.0				1
139	Transverse	head to maternal right	posterior mid	Grade 1-2	21.46	21.46			3061.0	0.53	2974.3702188495054	3444.800809646283	260	15	275	Vaginal	Spontaneous			30-34	25.47	148.4	25.47		172.0	23.599999999999994	12	1	0	0	0	0	0	0	0	0	1	0.0	1	4	1	1	0	1.0	1.0				1
142	Transverse	head to maternal right	fundal	Grade 1-2	11.0	11.0		Spine up	2124.0	0.4	3248.2862314932713	3337.418672761292	273	3	276	Vaginal	Spontaneous			15-19	39.44	175.8	37.01	37.01	177.0	1.1999999999999886	11	0	0	0	1	0	0	0	0	0	3	1.0	1	3	2	2	0	1.0	1.0				1
143	Breech		posterior fundal	Grade 1-2	14.72	14.72			301.0				262	13	275	C-Section	Low Transverse	Primary		30-34	22.73	140.8	26.9	26.9	166.6	25.799999999999983	12	0	0	0	0	1	0	0	0	0	1	0.0	1	1	0	0	0		0.0				1
144	Breech		anterior mid	Grade 2	18.03	18.03		Spine down	3197.0	0.66	3664.3751714972846	3695.507792497119	275	1	276	C-Section	Low Transverse	Primary	Last US was 7 days before ECV and was cephalic. Was breech/transverse immediately before ECV attempt. ECV failed so proceeded to LTCS	25-29	43.87	271.8	41.64	41.64	258.0	-13.800000000000011	12	1	0	0	0	0	0	0	0	0	1	0.0	2	4	3	3	0	1.0	0.0				1
145	Breech		posterior mid	Grade 1-2	12.77	12.77			3552.0	0.81	3314.558952891944	3818.288442443399	259	15	274	Vaginal	Spontaneous			35-39	21.93	127.0	27.81	27.81	157.0	30.0	12	1	0	0	0	0	0	0	0	0	1	0.0	2	3	2	2	0	1.0	1.0				1
146	Breech		right lateral	Grade 2	13.85	13.85			2766.0	0.39	2990.632106156602	3638.993748362422	262	22	284	Vaginal	Spontaneous	VBAC		35-39	25.58	162.0	28.73	28.73	178.0	16.0	12	1	0	0	0	0	0	0	0	0	1	0.0	2	3	1	1	0	1.0	1.0				1
148	Breech		fundal	Grade 1-2	10.82	10.82			3303.0	0.53	3382.8906479623884	3382.8906479623884	273	0	273	Vaginal	Spontaneous		Two successful ECVs back to back on the same day. Last US was 12 days prior and was cephalic (was breech on day of ECVs)	35-39	25.64	140.199375	29.45	29.45	161.0	20.800625	11	1	0	1	0	0	0	0	0	0	3	1.0	1	7	4	4	0	1.0	1.0	1.0			2
149	Breech		right lateral	Grade 1-2	14.52	14.52			314.0	0.17	2826.1521439621515	3011.032599335974	268	7	275	C-Section	Low Transverse			30-34	30.95	186.0	37.11	37.11	223.0	37.0	12	1	0	0	0	0	0	0	0	0	1	0.0	1	2	1	1	0		0.0				1
151	Breech		posterior mid	Grade 1-2	6.41	6.41			285.0				268	7	275	C-Section	Low Transverse	Primary		25-29	21.95	136.0	26.89	26.89	166.6	30.599999999999994	12	1	0	0	0	0	0	0	0	0	1	0.0	1	1	0	0	0		0.0				1
152	Breech		posterior high	Grade 1	8.14	8.14		Spine right	2612.0	0.23	2864.8093959212747	3144.7174572002646	266	10	276	Vaginal	Spontaneous			30-34	17.59	109.0	22.93	22.93	142.0	33.0	11	0	0	0	0	1	0	0	0	0	1	0.0	1	1	0	0	0		1.0				1
153	Breech	double footling	left lateral	Grade 1	13.68		4.56 x 10.09	Spine to maternal R	559.0	0.55	3150.553584310252	3618.5516548106407	265	15	280	Vaginal	Spontaneous		Last US was 25 days before ECV and was cephalic. Was breech on day of ECV.	40-44	24.59	157.0	29.29	29.29	187.0	30.0	12	0	1	0	0	0	0	0	0	0	1	0.0	1	3	2	2	0	1.0	1.0				1
154	Breech		fundal, left	Grade 1-2	10.37	10.37	5.36 x 4.5		3016.0	0.46	3188.94122695914	3462.006734113872	269	9	278	Vaginal	Spontaneous			30-34	20.13	123.6	26.67	26.67	164.0	40.400000000000006	11	0	0	0	0	1	0	0	0	0	1	0.0	1	3	1	0	0	5.0	1.0				1
155	Transverse	head to maternal left	posterior mid	Grade 1-2	8.02	8.02			2343.0	0.1	2644.330603729105	2857.089514247013	261	8	269	Vaginal	Spontaneous			35-39	28.34	150.0	35.52	35.52	188.0	38.0	11	1	0	0	0	1	0	0	0	0	1	0.0	2	4	2	2	0	1.0	1.0				1
157	Breech		posterior fundal	Grade 2	15.44	15.44			2953.0	0.49	2939.2095128247597	3644.7371661784023	260	23	283	Vaginal	Spontaneous			20-24	24.68	136.0	24.89	24.89	145.0	9.0	12	0	1	0	0	0	0	0	0	0	1	0.0	1	4	1	1	0	1.0	1.0				1
158	Oblique	transverse	anterior mid	Grade 2	9.49	9.49			2795.0	0.4	3513.1252058074383	3513.1252058074383	282	0	282	C-Section	Low Transverse	Repeat	Successful ECV with epidural for oblique. Ultimately required repeat CS later that day for decel after TOLAC	35-39	27.83	137.8	31.71	31.71	157.0	19.19999999999999	12	0	1	0	0	0	0	0	0	0	1	0.0	1	4	2	1	1	1.0	1.0				1
160	Breech		posterior mid	Grade 1-2	16.45	16.45			3030.0	0.36	3059.0622384384715	3236.4785952620964	268	6	274	C-Section	Low Transverse			20-24	27.44	170.0	32.49	32.49	201.2	31.19999999999999	12	0	1	0	0	0	0	0	0	0	1	0.0	1	2	0	0	0		1.0				1
162	Breech	frank	posterior mid	Grade 2	10.7	10.7			2601.0	0.12	2750.0910597250772	3017.054675876937	264	10	274	C-Section	Low Transverse	Primary		30-34	23.24	143.0	24.24	24.24	150.19	7.189999999999998	11	0	0	0	0	1	0	0	0	0	1	0.0	2	1	0	0	0		0.0				1
165	Breech		posterior high	Grade 1-2	26.26	26.26			2851.0	0.55	2991.7070662717483	3023.511276301875	260	1	261	Vaginal	Spontaneous			30-34	22.46	143.4	25.11	25.11	160.0	16.599999999999994	12	1	0	0	0	0	0	0	0	0	1	0.0	1	2	1	1	0	1.0	1.0				1
